# Delving into PubMed records: some terms in medical writing have drastically changed after the arrival of ChatGPT

**DOI:** 10.1101/2024.05.14.24307373

**Authors:** Kentaro Matsui

## Abstract

**Introduction:** It is estimated that large language models (LLMs) including ChatGPT is already widely used in academic paper writing. This study aims to investigate whether the usage of specific terminologies has increased, focusing on words and phrases frequently reported as overused by ChatGPT.

**Methods:** A list of 142 potentially AI-influenced terms was curated from online discussions and recent literature documenting LLM vocabulary patterns, while 84 common academic terms in the medical field were used as controls. PubMed records from 2000 to 2024 were analyzed to track the frequency of these terms. Usage trends were normalized using a modified Z-score transformation.

**Results:** Among the potentially AI-influenced terms, 100 displayed a meaningful increase (modified Z-score ≥ 3.5) in usage in 2024. The linear mixed-effects model showed a significant effect of potentially AI-influenced terms on usage frequency compared to common academic phrases (p < 0.001); the usage of potentially AI-influenced terms showed a noticeable increase starting in 2020.

**Discussion:** This study revealed that certain words, such as “delve,” “underscore,” “meticulous,” “boast,” and “commendable,” have been used more frequently in medical and biological fields since the introduction of ChatGPT. The usage of these terms had already been increasing prior to ChatGPT’s release, suggesting that ChatGPT accelerated the popularity of expressions already gaining traction. The identified terms can inform medical educators aiming to enhance awareness of language trends and promote best practices among trainees using LLMs.
