## Appendix 1 for "Delving into PubMed records: some terms in medical writing have drastically changed after the arrival of ChatGPT"

### Sheet: Sheet1
Appendix 1. PubMed search formulas for examined words and phrases
Potentially AI-influenced terms
Verbs
	align	(("align"[Text Word]) OR ("aligns"[Text Word]) OR ("aligned"[Text Word]) OR ("aligning"[Text Word])) AND (("2000/01/01"[Date - Publication] : "2024/12/31"[Date - Publication]))
	boast	(("boast"[Text Word]) OR ("boasts"[Text Word]) OR ("boasted"[Text Word]) OR ("boasting"[Text Word])) AND (("2000/01/01"[Date - Publication] : "2024/12/31"[Date - Publication]))
	bolster	(("bolster"[Text Word]) OR ("bolsters"[Text Word]) OR ("bolstered"[Text Word]) OR ("bolstering"[Text Word])) AND (("2000/01/01"[Date - Publication] : "2024/12/31"[Date - Publication]))
	burgeon	(("burgeon"[Text Word]) OR ("burgeons"[Text Word]) OR ("burgeoned"[Text Word]) OR ("burgeoning"[Text Word])) AND (("2000/01/01"[Date - Publication] : "2024/12/31"[Date - Publication]))
	captivate	(("captivate"[Text Word]) OR ("captivates"[Text Word]) OR ("captivated"[Text Word]) OR ("captivating"[Text Word])) AND (("2000/01/01"[Date - Publication] : "2024/12/31"[Date - Publication]))
	catalyze	(("catalyze"[Text Word]) OR ("catalyzes"[Text Word]) OR ("catalyzed"[Text Word]) OR ("catalyzing"[Text Word])) AND (("2000/01/01"[Date - Publication] : "2024/12/31"[Date - Publication]))
	compel	(("compel"[Text Word]) OR ("compels"[Text Word]) OR ("compelled"[Text Word]) OR ("compelling"[Text Word])) AND (("2000/01/01"[Date - Publication] : "2024/12/31"[Date - Publication]))
	comprehend	(("comprehend"[Text Word]) OR ("comprehends"[Text Word]) OR ("comprehended"[Text Word]) OR ("comprehending"[Text Word])) AND (("2000/01/01"[Date - Publication] : "2024/12/31"[Date - Publication]))
	delve	(("delve"[Text Word]) OR ("delves"[Text Word]) OR ("delved"[Text Word]) OR ("delving"[Text Word])) AND (("2000/01/01"[Date - Publication] : "2024/12/31"[Date - Publication]))
	demystify	(("demystify"[Text Word]) OR ("demystifies"[Text Word]) OR ("demystified"[Text Word]) OR ("demystifying"[Text Word]) AND (("1996"[Date - Publication] : "2024"[Date - Publication]))) AND (("2000/01/01"[Date - Publication] : "2024/12/31"[Date - Publication]))
	dive	(("dive"[Text Word]) OR ("dives"[Text Word]) OR ("dived"[Text Word]) OR ("diving"[Text Word])) AND (("2000/01/01"[Date - Publication] : "2024/12/31"[Date - Publication]))
	elevate	(("elevate"[Text Word]) OR ("elevates"[Text Word]) OR ("elevated"[Text Word]) OR ("elevating"[Text Word])) AND (("2000/01/01"[Date - Publication] : "2024/12/31"[Date - Publication]))
	elucidate	(("elucidate"[Text Word]) OR ("elucidates"[Text Word]) OR ("elucidated"[Text Word]) OR ("elucidating"[Text Word])) AND (("2000/01/01"[Date - Publication] : "2024/12/31"[Date - Publication]))
	embark	(("embark"[Text Word]) OR ("embarks"[Text Word]) OR ("embarked"[Text Word]) OR ("embarking"[Text Word])) AND (("2000/01/01"[Date - Publication] : "2024/12/31"[Date - Publication]))
	embrace	(("embrace"[Text Word]) OR ("embraces"[Text Word]) OR ("embraced"[Text Word]) OR ("embracing"[Text Word])) AND (("2000/01/01"[Date - Publication] : "2024/12/31"[Date - Publication]))
	employ	(("employ"[Text Word]) OR ("employs"[Text Word]) OR ("employed"[Text Word]) OR ("employing"[Text Word])) AND (("2000/01/01"[Date - Publication] : "2024/12/31"[Date - Publication]))
	emphasize	(("emphasize"[Text Word]) OR ("emphasizes"[Text Word]) OR ("emphasized"[Text Word]) OR ("emphasizing"[Text Word])) AND (("2000/01/01"[Date - Publication] : "2024/12/31"[Date - Publication]))
	encompass	(("encompass"[Text Word]) OR ("encompasses"[Text Word]) OR ("encompassed"[Text Word]) OR ("encompassing"[Text Word])) AND (("2000/01/01"[Date - Publication] : "2024/12/31"[Date - Publication]))
	encounter	(("encounter"[Text Word]) OR ("encounters"[Text Word]) OR ("encountered"[Text Word]) OR ("encountring"[Text Word])) AND (("2000/01/01"[Date - Publication] : "2024/12/31"[Date - Publication]))
	endeavor	(("endeavor"[Text Word]) OR ("endeavors"[Text Word]) OR ("endeavored"[Text Word]) OR ("endeavoring"[Text Word])) AND (("2000/01/01"[Date - Publication] : "2024/12/31"[Date - Publication]))
	enhance	(("enhance"[Text Word]) OR ("enhances"[Text Word]) OR ("enhanced"[Text Word]) OR ("enhancing"[Text Word])) AND (("2000/01/01"[Date - Publication] : "2024/12/31"[Date - Publication]))
	enrich	(("enrich"[Text Word]) OR ("enrichs"[Text Word]) OR ("enriched"[Text Word]) OR ("enriching"[Text Word])) AND (("2000/01/01"[Date - Publication] : "2024/12/31"[Date - Publication]))
	excel	(("excel"[Text Word]) OR ("excels"[Text Word]) OR ("excelled"[Text Word]) OR ("excelling"[Text Word])) AND (("2000/01/01"[Date - Publication] : "2024/12/31"[Date - Publication]))
	explore	(("explore"[Text Word]) OR ("explores"[Text Word]) OR ("explored"[Text Word]) OR ("exploring"[Text Word])) AND (("2000/01/01"[Date - Publication] : "2024/12/31"[Date - Publication]))
	facilitate	(("facilitate"[Text Word]) OR ("facilitates"[Text Word]) OR ("facilitated"[Text Word]) OR ("facilitating"[Text Word])) AND (("2000/01/01"[Date - Publication] : "2024/12/31"[Date - Publication]))
	fortify	(("fortify"[Text Word]) OR ("fortifies"[Text Word]) OR ("fortified"[Text Word]) OR ("fortifying"[Text Word]) AND (("1996"[Date - Publication] : "2024"[Date - Publication]))) AND (("2000/01/01"[Date - Publication] : "2024/12/31"[Date - Publication]))
	foster	(("foster"[Text Word]) OR ("fosters"[Text Word]) OR ("fostered"[Text Word]) OR ("fostering"[Text Word])) AND (("2000/01/01"[Date - Publication] : "2024/12/31"[Date - Publication]))
	garner	(("garner"[Text Word]) OR ("garners"[Text Word]) OR ("garnered"[Text Word]) OR ("garnering"[Text Word])) AND (("2000/01/01"[Date - Publication] : "2024/12/31"[Date - Publication]))
	grapple	(("grapple"[Text Word]) OR ("grapples"[Text Word]) OR ("grappled"[Text Word]) OR ("grappling"[Text Word])) AND (("2000/01/01"[Date - Publication] : "2024/12/31"[Date - Publication]))
	harness	(("harness"[Text Word]) OR ("harnesses"[Text Word]) OR ("harnessed"[Text Word]) OR ("harnessing"[Text Word]) AND (("1996"[Date - Publication] : "2024"[Date - Publication]))) AND (("2000/01/01"[Date - Publication] : "2024/12/31"[Date - Publication]))
	highlight	(("highlight"[Text Word]) OR ("highlights"[Text Word]) OR ("highlighted"[Text Word]) OR ("highlighting"[Text Word])) AND (("2000/01/01"[Date - Publication] : "2024/12/31"[Date - Publication]))
	juxtapose	(("juxtapose"[Text Word]) OR ("juxtaposes"[Text Word]) OR ("juxtaposed"[Text Word]) OR ("juxtaposing"[Text Word])) AND (("2000/01/01"[Date - Publication] : "2024/12/31"[Date - Publication]))
	leverage	(("leverage"[Text Word]) OR ("leverages"[Text Word]) OR ("leveraged"[Text Word]) OR ("leveraging"[Text Word])) AND (("2000/01/01"[Date - Publication] : "2024/12/31"[Date - Publication]))
	mitigate	(("mitigate"[Text Word]) OR ("mitigates"[Text Word]) OR ("mitigated"[Text Word]) OR ("mitigating"[Text Word])) AND (("2000/01/01"[Date - Publication] : "2024/12/31"[Date - Publication]))
	navigate	(("navigate"[Text Word]) OR ("navigates"[Text Word]) OR ("navigated"[Text Word]) OR ("navigating"[Text Word])) AND (("2000/01/01"[Date - Publication] : "2024/12/31"[Date - Publication]))
	nuance	(("nuance"[Text Word]) OR ("nuances"[Text Word]) OR ("nuanced"[Text Word]) OR ("nuancing"[Text Word])) AND (("2000/01/01"[Date - Publication] : "2024/12/31"[Date - Publication]))
	offer	(("offer"[Text Word]) OR ("offers"[Text Word]) OR ("offered"[Text Word]) OR ("offering"[Text Word])) AND (("2000/01/01"[Date - Publication] : "2024/12/31"[Date - Publication]))
	optimize	(("optimize"[Text Word]) OR ("optimizes"[Text Word]) OR ("optimized"[Text Word]) OR ("optimizeing"[Text Word])) AND (("2000/01/01"[Date - Publication] : "2024/12/31"[Date - Publication]))
	pave	(("pave"[Text Word]) OR ("paves"[Text Word]) OR ("paved"[Text Word]) OR ("paving"[Text Word])) AND (("2000/01/01"[Date - Publication] : "2024/12/31"[Date - Publication]))
	pioneer	(("pioneer"[Text Word]) OR ("pioneers"[Text Word]) OR ("pioneered"[Text Word]) OR ("pioneering"[Text Word])) AND (("2000/01/01"[Date - Publication] : "2024/12/31"[Date - Publication]))
	resonate	(("resonate"[Text Word]) OR ("resonates"[Text Word]) OR ("resonated"[Text Word]) OR ("resonating"[Text Word])) AND (("2000/01/01"[Date - Publication] : "2024/12/31"[Date - Publication]))
	reveal	(("reveal"[Text Word]) OR ("reveals"[Text Word]) OR ("revealed"[Text Word]) OR ("revealing"[Text Word])) AND (("2000/01/01"[Date - Publication] : "2024/12/31"[Date - Publication]))
	revolutionize	(("revolutionize"[Text Word]) OR ("revolutionizes"[Text Word]) OR ("revolutionized"[Text Word]) OR ("revolutionizing"[Text Word])) AND (("2000/01/01"[Date - Publication] : "2024/12/31"[Date - Publication]))
	safeguard	(("safeguard"[Text Word]) OR ("safeguards"[Text Word]) OR ("safeguarded"[Text Word]) OR ("safeguarding"[Text Word])) AND (("2000/01/01"[Date - Publication] : "2024/12/31"[Date - Publication]))
	shed light	(("shed light"[Text Word]) OR ("sheds light"[Text Word]) OR ("shedding light"[Text Word])) AND (("2000/01/01"[Date - Publication] : "2024/12/31"[Date - Publication]))
	showcase	(("showcase"[Text Word]) OR ("showcases"[Text Word]) OR ("showcased"[Text Word]) OR ("showcasing"[Text Word])) AND (("2000/01/01"[Date - Publication] : "2024/12/31"[Date - Publication]))
	streamline	(("streamline"[Text Word]) OR ("streamlines"[Text Word]) OR ("streamlined"[Text Word]) OR ("streamlining"[Text Word])) AND (("2000/01/01"[Date - Publication] : "2024/12/31"[Date - Publication]))
	stem	(("stem"[Text Word]) OR ("stems"[Text Word]) OR ("stemmed"[Text Word]) OR ("stemming"[Text Word])) AND (("2000/01/01"[Date - Publication] : "2024/12/31"[Date - Publication]))
	surpass	(("surpass"[Text Word]) OR ("surpasses"[Text Word]) OR ("surpassed"[Text Word]) OR ("surpassing"[Text Word])) AND (("2000/01/01"[Date - Publication] : "2024/12/31"[Date - Publication]))
	underscore	(("underscore"[Text Word]) OR ("underscores"[Text Word]) OR ("underscored"[Text Word]) OR ("underscoring"[Text Word])) AND (("2000/01/01"[Date - Publication] : "2024/12/31"[Date - Publication]))
	unearth	(("unearth"[Text Word]) OR ("unearthes"[Text Word]) OR ("unearthed"[Text Word]) OR ("unearthing"[Text Word])) AND (("2000/01/01"[Date - Publication] : "2024/12/31"[Date - Publication]))
	unleash	(("unleash"[Text Word]) OR ("unleashes"[Text Word]) OR ("unleashed"[Text Word]) OR ("unleashing"[Text Word])) AND (("2000/01/01"[Date - Publication] : "2024/12/31"[Date - Publication]))
	unlock	(("unlock"[Text Word]) OR ("unlocks"[Text Word]) OR ("unlocked"[Text Word]) OR ("unlocking"[Text Word])) AND (("2000/01/01"[Date - Publication] : "2024/12/31"[Date - Publication]))
	unravel	(("unravel"[Text Word]) OR ("unravels"[Text Word]) OR ("unraveled"[Text Word]) OR ("unraveling"[Text Word])) AND (("2000/01/01"[Date - Publication] : "2024/12/31"[Date - Publication]))
	unveil	(("unveil"[Text Word]) OR ("unveils"[Text Word]) OR ("unveiled"[Text Word]) OR ("unveiling"[Text Word])) AND (("2000/01/01"[Date - Publication] : "2024/12/31"[Date - Publication]))
	utilize	(("utilize"[Text Word]) OR ("utilizes"[Text Word]) OR ("utilized"[Text Word]) OR ("utilizing"[Text Word])) AND (("2000/01/01"[Date - Publication] : "2024/12/31"[Date - Publication]))
Adjectives
	adept	("adept"[Text Word]) AND (("2000/01/01"[Date - Publication] : "2024/12/31"[Date - Publication]))
	aesthetic	("aesthetic"[Text Word]) AND (("2000/01/01"[Date - Publication] : "2024/12/31"[Date - Publication]))
	commendable	("commendable"[Text Word]) AND (("2000/01/01"[Date - Publication] : "2024/12/31"[Date - Publication]))
	comprehensive	("comprehensive"[Text Word]) AND (("2000/01/01"[Date - Publication] : "2024/12/31"[Date - Publication]))
	crucial	("crucial"[Text Word]) AND (("2000/01/01"[Date - Publication] : "2024/12/31"[Date - Publication]))
	cutting-edge	("cutting-edge"[Text Word]) AND (("2000/01/01"[Date - Publication] : "2024/12/31"[Date - Publication]))
	disruptive	("disruptive"[Text Word]) AND (("2000/01/01"[Date - Publication] : "2024/12/31"[Date - Publication]))
	dynamic	("dynamic"[Text Word]) AND (("2000/01/01"[Date - Publication] : "2024/12/31"[Date - Publication]))
	essential	("essential"[Text Word]) AND (("2000/01/01"[Date - Publication] : "2024/12/31"[Date - Publication]))
	ever-evolving	("ever-evolving"[Text Word]) AND (("2000/01/01"[Date - Publication] : "2024/12/31"[Date - Publication]))
	fresh	("fresh"[Text Word]) AND (("2000/01/01"[Date - Publication] : "2024/12/31"[Date - Publication]))
	groundbreaking	("groundbreaking"[Text Word]) AND (("2000/01/01"[Date - Publication] : "2024/12/31"[Date - Publication]))
	holistic	("holistic"[Text Word]) AND (("2000/01/01"[Date - Publication] : "2024/12/31"[Date - Publication]))
	illustrious	("illustrious"[Text Word]) AND (("2000/01/01"[Date - Publication] : "2024/12/31"[Date - Publication]))
	imperative	("imperative"[Text Word]) AND (("2000/01/01"[Date - Publication] : "2024/12/31"[Date - Publication]))
	innovative	("innovative"[Text Word]) AND (("2000/01/01"[Date - Publication] : "2024/12/31"[Date - Publication]))
	invaluable	("invaluable"[Text Word]) AND (("2000/01/01"[Date - Publication] : "2024/12/31"[Date - Publication]))
	intricate	("intricate"[Text Word]) AND (("2000/01/01"[Date - Publication] : "2024/12/31"[Date - Publication]))
	keen	("keen"[Text Word]) AND (("2000/01/01"[Date - Publication] : "2024/12/31"[Date - Publication]))
	meticulous	("meticulous"[Text Word]) AND (("2000/01/01"[Date - Publication] : "2024/12/31"[Date - Publication]))
	methodical	("methodical"[Text Word]) AND (("2000/01/01"[Date - Publication] : "2024/12/31"[Date - Publication]))
	multifaceted	("multifaceted"[Text Word]) AND (("2000/01/01"[Date - Publication] : "2024/12/31"[Date - Publication]))
	noteworthy	("noteworthy"[Text Word]) AND (("2000/01/01"[Date - Publication] : "2024/12/31"[Date - Publication]))
	overarching	("overarching"[Text Word]) AND (("2000/01/01"[Date - Publication] : "2024/12/31"[Date - Publication]))
	paramount	("paramount"[Text Word]) AND (("2000/01/01"[Date - Publication] : "2024/12/31"[Date - Publication]))
	pivotal	("pivotal"[Text Word]) AND (("2000/01/01"[Date - Publication] : "2024/12/31"[Date - Publication]))
	poised	("poised"[Text Word]) AND (("2000/01/01"[Date - Publication] : "2024/12/31"[Date - Publication]))
	potent	("potent"[Text Word]) AND (("2000/01/01"[Date - Publication] : "2024/12/31"[Date - Publication]))
	potential	("potential"[Text Word]) AND (("2000/01/01"[Date - Publication] : "2024/12/31"[Date - Publication]))
	renowned	("renowned"[Text Word]) AND (("2000/01/01"[Date - Publication] : "2024/12/31"[Date - Publication]))
	robust	("robust"[Text Word]) AND (("2000/01/01"[Date - Publication] : "2024/12/31"[Date - Publication]))
	seamless	("seamless"[Text Word]) AND (("2000/01/01"[Date - Publication] : "2024/12/31"[Date - Publication]))
	significant	("significant"[Text Word]) AND (("2000/01/01"[Date - Publication] : "2024/12/31"[Date - Publication]))
	tailored	("tailored"[Text Word]) AND (("2000/01/01"[Date - Publication] : "2024/12/31"[Date - Publication]))
	transformative	("transformative"[Text Word]) AND (("2000/01/01"[Date - Publication] : "2024/12/31"[Date - Publication]))
	unparalleled	("unparalleled"[Text Word]) AND (("2000/01/01"[Date - Publication] : "2024/12/31"[Date - Publication]))
	unprecedented	("unprecedented"[Text Word]) AND (("2000/01/01"[Date - Publication] : "2024/12/31"[Date - Publication]))
	unwavering	("unwavering"[Text Word]) AND (("2000/01/01"[Date - Publication] : "2024/12/31"[Date - Publication]))
	valuable	("valuable"[Text Word]) AND (("2000/01/01"[Date - Publication] : "2024/12/31"[Date - Publication]))
	versatile	("versatile"[Text Word]) AND (("2000/01/01"[Date - Publication] : "2024/12/31"[Date - Publication]))
	vibrant	("vibrant"[Text Word]) AND (("2000/01/01"[Date - Publication] : "2024/12/31"[Date - Publication]))
	vital	("vital"[Text Word]) AND (("2000/01/01"[Date - Publication] : "2024/12/31"[Date - Publication]))
Adverbs
	additionally	("additionally"[Text Word]) AND (("2000/01/01"[Date - Publication] : "2024/12/31"[Date - Publication]))
	aptly	("aptly"[Text Word]) AND (("2000/01/01"[Date - Publication] : "2024/12/31"[Date - Publication]))
	effectively	("effectively"[Text Word]) AND (("2000/01/01"[Date - Publication] : "2024/12/31"[Date - Publication]))
	excellently	("excellently"[Text Word]) AND (("2000/01/01"[Date - Publication] : "2024/12/31"[Date - Publication]))
	impressively	("impressively"[Text Word]) AND (("2000/01/01"[Date - Publication] : "2024/12/31"[Date - Publication]))
	ingeniously	("ingeniously"[Text Word]) AND (("2000/01/01"[Date - Publication] : "2024/12/31"[Date - Publication]))
	moreover	("moreover"[Text Word]) AND (("2000/01/01"[Date - Publication] : "2024/12/31"[Date - Publication]))
	notably	("notably"[Text Word]) AND (("2000/01/01"[Date - Publication] : "2024/12/31"[Date - Publication]))
	particularly	("particularly"[Text Word]) AND (("2000/01/01"[Date - Publication] : "2024/12/31"[Date - Publication]))
	reportedly	("reportedly"[Text Word]) AND (("2000/01/01"[Date - Publication] : "2024/12/31"[Date - Publication]))
	scholarly	("scholarly"[Text Word]) AND (("2000/01/01"[Date - Publication] : "2024/12/31"[Date - Publication]))
	strategically	("strategically"[Text Word]) AND (("2000/01/01"[Date - Publication] : "2024/12/31"[Date - Publication]))
	ultimately	("ultimately"[Text Word]) AND (("2000/01/01"[Date - Publication] : "2024/12/31"[Date - Publication]))
	undoubtedly	("undoubtedly"[Text Word]) AND (("2000/01/01"[Date - Publication] : "2024/12/31"[Date - Publication]))
Nouns
	advancement	(("advancement"[Text Word]) OR ("advancements"[Text Word])) AND (("2000/01/01"[Date - Publication] : "2024/12/31"[Date - Publication]))
	adventure	(("adventure"[Text Word]) OR ("adventures"[Text Word])) AND (("2000/01/01"[Date - Publication] : "2024/12/31"[Date - Publication]))
	beacon	(("beacon"[Text Word]) OR ("beacons"[Text Word])) AND (("2000/01/01"[Date - Publication] : "2024/12/31"[Date - Publication]))
	capability	(("capability"[Text Word]) OR ("capabilities"[Text Word])) AND (("2000/01/01"[Date - Publication] : "2024/12/31"[Date - Publication]))
	complexity	(("complexity"[Text Word]) OR ("complexities"[Text Word])) AND (("2000/01/01"[Date - Publication] : "2024/12/31"[Date - Publication]))
	cornerstone	(("cornerstone"[Text Word]) OR ("cornerstones"[Text Word])) AND (("2000/01/01"[Date - Publication] : "2024/12/31"[Date - Publication]))
	digital world	(("digital world"[Text Word]) OR ("digital worlds"[Text Word])) AND (("2000/01/01"[Date - Publication] : "2024/12/31"[Date - Publication]))
	driving force	(("driving force"[Text Word]) OR ("driving forces"[Text Word])) AND (("2000/01/01"[Date - Publication] : "2024/12/31"[Date - Publication]))
	enigma	(("enigma"[Text Word]) OR ("enigmas"[Text Word])) AND (("2000/01/01"[Date - Publication] : "2024/12/31"[Date - Publication]))
	finding	(("finding"[Text Word]) OR ("findings"[Text Word])) AND (("2000/01/01"[Date - Publication] : "2024/12/31"[Date - Publication]))
	game-changer	(("game-changer"[Text Word]) OR ("game-changers"[Text Word])) AND (("2000/01/01"[Date - Publication] : "2024/12/31"[Date - Publication]))
	hurdle	(("hurdle"[Text Word]) OR ("hurdles"[Text Word])) AND (("2000/01/01"[Date - Publication] : "2024/12/31"[Date - Publication]))
	insight	(("insight"[Text Word]) OR ("insights"[Text Word])) AND (("2000/01/01"[Date - Publication] : "2024/12/31"[Date - Publication]))
	interplay	(("interplay"[Text Word]) OR ("interplays"[Text Word])) AND (("2000/01/01"[Date - Publication] : "2024/12/31"[Date - Publication]))
	intersection	(("intersection"[Text Word]) OR ("intersections"[Text Word])) AND (("2000/01/01"[Date - Publication] : "2024/12/31"[Date - Publication]))
	intricacy	(("intricacy"[Text Word]) OR ("intricacies"[Text Word])) AND (("2000/01/01"[Date - Publication] : "2024/12/31"[Date - Publication]))
	journey	(("journey"[Text Word]) OR ("journeys"[Text Word])) AND (("2000/01/01"[Date - Publication] : "2024/12/31"[Date - Publication]))
	kaleidoscope	(("kaleidoscope"[Text Word]) OR ("kaleidoscopes"[Text Word])) AND (("2000/01/01"[Date - Publication] : "2024/12/31"[Date - Publication]))
	landscape	(("landscape"[Text Word]) OR ("landscapes"[Text Word])) AND (("2000/01/01"[Date - Publication] : "2024/12/31"[Date - Publication]))
	new era	(("new era"[Text Word]) OR ("new eras"[Text Word])) AND (("2000/01/01"[Date - Publication] : "2024/12/31"[Date - Publication]))
	paradigm shift	(("paradigm shift"[Text Word]) OR ("paradigm shifts"[Text Word])) AND (("2000/01/01"[Date - Publication] : "2024/12/31"[Date - Publication]))
	prowess	(("prowess"[Text Word])) OR (("prowesses"[Text Word])) AND (("2000/01/01"[Date - Publication] : "2024/12/31"[Date - Publication]))
	realm	(("realm"[Text Word]) OR ("realms"[Text Word])) AND (("2000/01/01"[Date - Publication] : "2024/12/31"[Date - Publication]))
	spearhead	(("spearhead"[Text Word]) OR ("spearheads"[Text Word])) AND (("2000/01/01"[Date - Publication] : "2024/12/31"[Date - Publication]))
	state-of-the-art	(("state-of-the-art"[Text Word])) OR (("state-of-the-arts"[Text Word])) AND (("2000/01/01"[Date - Publication] : "2024/12/31"[Date - Publication]))
	symphony	(("symphony"[Text Word]) OR ("symphonies"[Text Word])) AND (("2000/01/01"[Date - Publication] : "2024/12/31"[Date - Publication]))
	synergy	(("synergy"[Text Word]) OR ("synergies"[Text Word])) AND (("2000/01/01"[Date - Publication] : "2024/12/31"[Date - Publication]))
	tapestry	(("tapestry"[Text Word]) OR ("tapestries"[Text Word])) AND (("2000/01/01"[Date - Publication] : "2024/12/31"[Date - Publication]))
	testament	(("testament"[Text Word]) OR ("testaments"[Text Word])) AND (("2000/01/01"[Date - Publication] : "2024/12/31"[Date - Publication]))
	treasure trove	(("treasure trove"[Text Word]) OR ("treasure troves"[Text Word])) AND (("2000/01/01"[Date - Publication] : "2024/12/31"[Date - Publication]))
Common academic words or phrases in the medical field (control).
	adverse events	(("adverse event"[Text Word]) OR ("adverse events"[Text Word])) AND (("2000/01/01"[Date - Publication] : "2024/12/31"[Date - Publication]))
	aim of	("aim of"[Text Word]) AND (("2000/01/01"[Date - Publication] : "2024/12/31"[Date - Publication]))
	aimed to	("aimed to"[Text Word]) AND (("2000/01/01"[Date - Publication] : "2024/12/31"[Date - Publication]))
	all patients	("all patients"[Text Word]) AND (("2000/01/01"[Date - Publication] : "2024/12/31"[Date - Publication]))
	analysis	(("analysis"[Text Word]) OR ("analyses"[Text Word])) AND (("2000/01/01"[Date - Publication] : "2024/12/31"[Date - Publication]))
	associated with	(("associate with"[Text Word]) OR ("associates with"[Text Word]) OR ("associated with"[Text Word]) OR ("associating with"[Text Word])) AND (("2000/01/01"[Date - Publication] : "2024/12/31"[Date - Publication]))
	association between	(("association between"[Text Word]) OR ("associations between"[Text Word])) AND (("2000/01/01"[Date - Publication] : "2024/12/31"[Date - Publication]))
	at least	("at least"[Text Word]) AND (("2000/01/01"[Date - Publication] : "2024/12/31"[Date - Publication]))
	basis of	("basis of"[Text Word]) AND (("2000/01/01"[Date - Publication] : "2024/12/31"[Date - Publication]))
	cohort study	(("cohort study"[Text Word]) OR ("cohort studies"[Text Word])) AND (("2000/01/01"[Date - Publication] : "2024/12/31"[Date - Publication]))
	common grade	("common grade"[Text Word]) AND (("2000/01/01"[Date - Publication] : "2024/12/31"[Date - Publication]))
	compared with	(("compared with"[Text Word])) AND (("2000/01/01"[Date - Publication] : "2024/12/31"[Date - Publication]))
	control group	(("control group"[Text Word]) OR ("control groups"[Text Word])) AND (("2000/01/01"[Date - Publication] : "2024/12/31"[Date - Publication]))
	cross-sectional	(("cross-sectional"[Text Word])) AND (("2000/01/01"[Date - Publication] : "2024/12/31"[Date - Publication]))
	difference between	(("difference between"[Text Word]) OR ("differences between"[Text Word])) AND (("2000/01/01"[Date - Publication] : "2024/12/31"[Date - Publication]))
	difference in	(("difference in"[Text Word]) OR ("differences in"[Text Word])) AND (("2000/01/01"[Date - Publication] : "2024/12/31"[Date - Publication]))
	dose of	(("dose of"[Text Word]) OR ("doses of"[Text Word])) AND (("2000/01/01"[Date - Publication] : "2024/12/31"[Date - Publication]))
	effect of	(("effect of"[Text Word]) OR ("effects of"[Text Word])) AND (("2000/01/01"[Date - Publication] : "2024/12/31"[Date - Publication]))
	efficacy	(("efficacy"[Text Word]) OR ("efficacies"[Text Word])) AND (("2000/01/01"[Date - Publication] : "2024/12/31"[Date - Publication]))
	end of	(("end of"[Text Word]) OR ("ends of"[Text Word])) AND (("2000/01/01"[Date - Publication] : "2024/12/31"[Date - Publication]))
	end point	(("end point"[Text Word]) OR ("end points"[Text Word]) OR ("endpoint"[Text Word]) OR ("endpoints"[Text Word])) AND (("2000/01/01"[Date - Publication] : "2024/12/31"[Date - Publication]))
	evaluate	(("evaluate"[Text Word]) OR ("evaluates"[Text Word]) OR ("evaluated"[Text Word]) OR ("evaluating"[Text Word])) AND (("2000/01/01"[Date - Publication] : "2024/12/31"[Date - Publication]))
	examine	(("examine"[Text Word]) OR ("examines"[Text Word]) OR ("examined"[Text Word]) OR ("examining"[Text Word])) AND (("2000/01/01"[Date - Publication] : "2024/12/31"[Date - Publication]))
	further research	("further research"[Text Word]) AND (("2000/01/01"[Date - Publication] : "2024/12/31"[Date - Publication]))
	higher in	("higher in"[Text Word]) AND (("2000/01/01"[Date - Publication] : "2024/12/31"[Date - Publication]))
	hypothesis	(("hypothesis"[Text Word]) OR ("hypotheses"[Text Word])) AND (("2000/01/01"[Date - Publication] : "2024/12/31"[Date - Publication]))
	identify	(("identify"[Text Word]) OR ("identifies"[Text Word]) OR ("identified"[Text Word]) OR ("identifying"[Text Word])) AND (("2000/01/01"[Date - Publication] : "2024/12/31"[Date - Publication]))
	included in	(("include in"[Text Word]) OR ("includes in"[Text Word]) OR ("included in"[Text Word]) OR ("including in"[Text Word])) AND (("2000/01/01"[Date - Publication] : "2024/12/31"[Date - Publication]))
	increased risk	(("increased risk"[Text Word]) OR ("increased risks"[Text Word])) AND (("2000/01/01"[Date - Publication] : "2024/12/31"[Date - Publication]))
	independently associated	("independently associated"[Text Word]) AND (("2000/01/01"[Date - Publication] : "2024/12/31"[Date - Publication]))
	investigate	(("investigate"[Text Word]) OR ("investigates"[Text Word]) OR ("investigated"[Text Word]) OR ("investigating"[Text Word])) AND (("2000/01/01"[Date - Publication] : "2024/12/31"[Date - Publication]))
	is known	(("be known"[Text Word]) OR ("is known"[Text Word]) OR ("are known"[Text Word])) AND (("2000/01/01"[Date - Publication] : "2024/12/31"[Date - Publication]))
	less likely	("less likely"[Text Word]) AND (("2000/01/01"[Date - Publication] : "2024/12/31"[Date - Publication]))
	logistic regression	("logistic regression"[Text Word]) AND (("2000/01/01"[Date - Publication] : "2024/12/31"[Date - Publication]))
	lower in	("lower in"[Text Word]) AND (("2000/01/01"[Date - Publication] : "2024/12/31"[Date - Publication]))
	median follow-up	(("median follow-up"[Text Word]) OR ("median follow-ups"[Text Word])) AND (("2000/01/01"[Date - Publication] : "2024/12/31"[Date - Publication]))
	models	(("model"[Text Word]) OR ("models"[Text Word])) AND (("2000/01/01"[Date - Publication] : "2024/12/31"[Date - Publication]))
	more likely	("more likely"[Text Word]) AND (("2000/01/01"[Date - Publication] : "2024/12/31"[Date - Publication]))
	most common	("most common"[Text Word]) AND (("2000/01/01"[Date - Publication] : "2024/12/31"[Date - Publication]))
	no difference	(("no difference"[Text Word]) OR ("no differences"[Text Word])) AND (("2000/01/01"[Date - Publication] : "2024/12/31"[Date - Publication]))
	objective of	(("objective of"[Text Word]) OR ("objectives of"[Text Word])) AND (("2000/01/01"[Date - Publication] : "2024/12/31"[Date - Publication]))
	one of	("one of"[Text Word]) AND (("2000/01/01"[Date - Publication] : "2024/12/31"[Date - Publication]))
	our results	(("our result"[Text Word]) OR ("our results"[Text Word])) AND (("2000/01/01"[Date - Publication] : "2024/12/31"[Date - Publication]))
	outcome measure	(("outcome measure"[Text Word]) OR ("outcome measures"[Text Word])) AND (("2000/01/01"[Date - Publication] : "2024/12/31"[Date - Publication]))
	patients who	(("patient who"[Text Word]) OR ("patients who"[Text Word])) AND (("2000/01/01"[Date - Publication] : "2024/12/31"[Date - Publication]))
	placebo group	(("placebo group"[Text Word]) OR ("placebo groups"[Text Word])) AND (("2000/01/01"[Date - Publication] : "2024/12/31"[Date - Publication]))
	primary endpoint	(("primary endpoint"[Text Word]) OR ("primary endpoints"[Text Word])) AND (("2000/01/01"[Date - Publication] : "2024/12/31"[Date - Publication]))
	primary outcome	(("primary outcome"[Text Word]) OR ("primary outcomes"[Text Word])) AND (("2000/01/01"[Date - Publication] : "2024/12/31"[Date - Publication]))
	proportion of	(("proportion of"[Text Word]) OR ("proportions of"[Text Word])) AND (("2000/01/01"[Date - Publication] : "2024/12/31"[Date - Publication]))
	purpose of	(("purpose of"[Text Word]) OR ("purposes of"[Text Word])) AND (("2000/01/01"[Date - Publication] : "2024/12/31"[Date - Publication]))
	randomly	("randomly"[Text Word]) AND (("2000/01/01"[Date - Publication] : "2024/12/31"[Date - Publication]))
	ratio	(("ratio"[Text Word]) OR ("ratios"[Text Word])) AND (("2000/01/01"[Date - Publication] : "2024/12/31"[Date - Publication]))
	registered with	(("registered with"[Text Word])) AND (("2000/01/01"[Date - Publication] : "2024/12/31"[Date - Publication]))
	regression analysis	(("regression analysis"[Text Word]) OR ("regression analyses"[Text Word])) AND (("2000/01/01"[Date - Publication] : "2024/12/31"[Date - Publication]))
	results suggest	(("results suggest"[Text Word]) OR ("results suggested"[Text Word])) AND (("2000/01/01"[Date - Publication] : "2024/12/31"[Date - Publication]))
	retrospective	("retrospective"[Text Word]) AND (("2000/01/01"[Date - Publication] : "2024/12/31"[Date - Publication]))
	safety	(("safety"[Text Word]) OR ("safeties"[Text Word])) AND (("2000/01/01"[Date - Publication] : "2024/12/31"[Date - Publication]))
	secondary analysis	(("secondary analysis"[Text Word]) OR ("secondary analyses"[Text Word])) AND (("2000/01/01"[Date - Publication] : "2024/12/31"[Date - Publication]))
	sought to	(("sought to"[Text Word])) AND (("2000/01/01"[Date - Publication] : "2024/12/31"[Date - Publication]))
	statistically	("statistically"[Text Word]) AND (("2000/01/01"[Date - Publication] : "2024/12/31"[Date - Publication]))
	study period	(("study period"[Text Word]) OR ("study periods"[Text Word])) AND (("2000/01/01"[Date - Publication] : "2024/12/31"[Date - Publication]))
	suggest that	(("suggest that"[Text Word]) OR ("suggests that"[Text Word]) OR ("suggested that"[Text Word]) OR ("suggesting that"[Text Word])) AND (("2000/01/01"[Date - Publication] : "2024/12/31"[Date - Publication]))
	this study	(("this study"[Text Word]) OR ("these studies"[Text Word])) AND (("2000/01/01"[Date - Publication] : "2024/12/31"[Date - Publication]))
	this trial	(("this trial"[Text Word]) OR ("these trials"[Text Word])) AND (("2000/01/01"[Date - Publication] : "2024/12/31"[Date - Publication]))
	time of	(("time of"[Text Word]) OR ("times of"[Text Word])) AND (("2000/01/01"[Date - Publication] : "2024/12/31"[Date - Publication]))
	to assess	("to assess"[Text Word]) AND (("2000/01/01"[Date - Publication] : "2024/12/31"[Date - Publication]))
	to compare	("to compare"[Text Word]) AND (("2000/01/01"[Date - Publication] : "2024/12/31"[Date - Publication]))
	to determine	("to determine"[Text Word]) AND (("2000/01/01"[Date - Publication] : "2024/12/31"[Date - Publication]))
	to evaluate	("to evaluate"[Text Word]) AND (("2000/01/01"[Date - Publication] : "2024/12/31"[Date - Publication]))
	to examine	("to examine"[Text Word]) AND (("2000/01/01"[Date - Publication] : "2024/12/31"[Date - Publication]))
	to identify	("to identify"[Text Word]) AND (("2000/01/01"[Date - Publication] : "2024/12/31"[Date - Publication]))
	to investigate	("to investigate"[Text Word]) AND (("2000/01/01"[Date - Publication] : "2024/12/31"[Date - Publication]))
	to receive	("to receive"[Text Word]) AND (("2000/01/01"[Date - Publication] : "2024/12/31"[Date - Publication]))
	treatment allocation	(("treatment allocation"[Text Word]) OR ("treatment allocations"[Text Word])) AND (("2000/01/01"[Date - Publication] : "2024/12/31"[Date - Publication]))
	treatment assignment	(("treatment assignment"[Text Word]) OR ("treatment assignments"[Text Word])) AND (("2000/01/01"[Date - Publication] : "2024/12/31"[Date - Publication]))
	treatment of	(("treatment of"[Text Word]) OR ("treatments of"[Text Word])) AND (("2000/01/01"[Date - Publication] : "2024/12/31"[Date - Publication]))
	two groups	("two groups"[Text Word]) AND (("2000/01/01"[Date - Publication] : "2024/12/31"[Date - Publication]))
	was found	(("be found"[Text Word]) OR ("is found"[Text Word]) OR ("are found"[Text Word]) OR ("was found"[Text Word]) OR ("were found"[Text Word])) AND (("2000/01/01"[Date - Publication] : "2024/12/31"[Date - Publication]))
	was used	(("be used"[Text Word]) OR ("is used"[Text Word]) OR ("are used"[Text Word]) OR ("was used"[Text Word]) OR ("were used"[Text Word]) OR ("being used"[Text Word])) AND (("2000/01/01"[Date - Publication] : "2024/12/31"[Date - Publication]))
	were assessed	(("be assessed"[Text Word]) OR ("is assessed"[Text Word]) OR ("are assessed"[Text Word]) OR ("was assessed"[Text Word]) OR ("were assessed"[Text Word]) OR ("being assessed"[Text Word])) AND (("2000/01/01"[Date - Publication] : "2024/12/31"[Date - Publication]))
	were collected	(("be collected"[Text Word]) OR ("is collected"[Text Word]) OR ("are collected"[Text Word]) OR ("was collected"[Text Word]) OR ("were collected"[Text Word]) OR ("being collected"[Text Word])) AND (("2000/01/01"[Date - Publication] : "2024/12/31"[Date - Publication]))
	were enrolled	(("be enrolled"[Text Word]) OR ("is enrolled"[Text Word]) OR ("are enrolled"[Text Word]) OR ("was enrolled"[Text Word]) OR ("were enrolled"[Text Word]) OR ("being enrolled"[Text Word])) AND (("2000/01/01"[Date - Publication] : "2024/12/31"[Date - Publication]))
	were performed	(("be performed"[Text Word]) OR ("is performed"[Text Word]) OR ("are performed"[Text Word]) OR ("was performed"[Text Word]) OR ("were performed"[Text Word]) OR ("being performed"[Text Word])) AND (("2000/01/01"[Date - Publication] : "2024/12/31"[Date - Publication]))
	were reported	(("be reported"[Text Word]) OR ("is reported"[Text Word]) OR ("are reported"[Text Word]) OR ("was reported"[Text Word]) OR ("were reported"[Text Word]) OR ("being reported"[Text Word])) AND (("2000/01/01"[Date - Publication] : "2024/12/31"[Date - Publication]))
